# Level of Cognitive Functioning among Elderly Patients in Urban area of Bangladesh: A Cross-Sectional Study

**DOI:** 10.1101/2024.08.22.24312384

**Authors:** Joynal Abedin Imran, Pradip Kumar Saha, Marzana Afrooj Ria, Syeda Saika Sarwar, Jannatul Ferdous Konok

## Abstract

Bangladesh is experiencing rapid urbanization and an increasing elderly population, particularly in urban areas. Cognitive decline is a common issue among elderly populations worldwide. This study aims to investigate the current state of cognitive decline among urban-dwelling older adults in Bangladesh to inform effective healthcare plans and programs. This cross-sectional study employed systematic random sampling among 150 participants at the outpatient department of NITOR in Dhaka, Bangladesh. Data were collected using a pretested structured standard questionnaire, and cognitive function was assessed with the Rowland Universal Dementia Assessment Scale (RUDAS). The study revealed a linear association between cognitive function and factors such as level of educational status, and history of eye sight problem. Conversely, age and diabetes showed an adverse correlation with cognitive function. Moreover, factors such as age, educational level and diabetes remained significant predictors of cognitive function in multivariate analysis. Cognitive impairment is significantly more common among the elderly in Bangladesh, with cognitive abilities being affected by a range of factors such as age, education level, diabetes, and vision issues.
