## Supplement: Data for "Level of Cognitive Functioning among Elderly Patients in Urban area of Bangladesh: A Cross-Sectional Study"

ID_NO	Age	Gender	Education	Dummy_Edu	Martial_Status	Occupation	Monthly_Income	Family_Expense	Family_Exp_Cat	BMI	BMI_Cat	Water	Smoking	Sleep	Sleep_Cat	Diabetes	Stroke	Cardiac_Disease	Sleeping_Problem	Eye_problem	Arthritis	Respiratory_Problem	RUDAS_1	RUDAS_2	RUDAS_3	RUDAS_4	RUDAS_5	RUDAS_6	RUDAS	RUDAS_Cat
1	60 to 70 years	Female	Primary education (grade 1-Post-graduation)	Graduation or below	Widow/widower	Housewife		20000	1	20.54441979	Normal	7	Never smoked	8	8 to 9 hours	Yes	No	Yes	No	No	Yes	No	6	5	1	0	3	6	21	Dementia
2	60 to 70 years	Female	Primary education (grade 1-Post-graduation)	Graduation or below	Married	Housewife		25000	1	27.98616708	Overweight	7	Never smoked	7	6 to 7 hours	No	No	No	Yes	Yes	Yes	No	6	5	2	0	3	6	22	Dementia
3	60 to 70 years	Female	Primary education (grade 1-Post-graduation)	Graduation or below	Married	Housewife		20000	1	22.91055375	Normal	8	Never smoked	5	3 to 5 hours	No	No	No	Yes	Yes	Yes	No	6	5	1	0	2	5	19	Dementia
4	60 to 70 years	Female	Secondary education (grade 6-10)	Graduation or below	Widow/widower	Housewife		30000	1	26.71651422	Overweight	7	Never smoked	6	6 to 7 hours	No	No	No	No	No	Yes	No	6	4	1	2	3	6	22	Dementia
5	60 to 70 years	Male	Primary education (grade 1-Post-graduation)	Graduation or below	Married	Retired		35000	1	20.91128443	Normal	8	Former smoker	7	6 to 7 hours	No	No	No	Yes	No	Yes	No	6	5	2	2	4	6	25	Mild Neurocognitive Disorder (MNCD)
6	60 to 70 years	Male	Higher secondary (grade 11-12)	Graduation or below	Married	Businessman		40000	2	19.98615384	Normal	9	Never smoked	8	8 to 9 hours	Yes	No	Yes	Yes	Yes	Yes	Yes	6	4	2	1	4	6	23	Mild Neurocognitive Disorder (MNCD)
7	60 to 70 years	Female	Graduation	Graduation or below	Married	Service holder		40000	2	26.16533326	Overweight	7	Never smoked	6	6 to 7 hours	No	No	No	Yes	No	Yes	No	6	5	1	2	4	6	24	Mild Neurocognitive Disorder (MNCD)
8	60 to 70 years	Female	Secondary education (grade 6-10)	Graduation or below	Married	Housewife		35000	1	18.74499852	Normal	6	Never smoked	6	6 to 7 hours	Yes	No	No	Yes	Yes	No	No	4	3	0	0	2	5	14	Dementia
9	71 to 80 years	Male	Secondary education (grade 6-10)	Graduation or below	Widow/widower	Farmer		30000	1	19.21491446	Normal	8	Former smoker	7	6 to 7 hours	No	No	Yes	Yes	Yes	Yes	No	4	3	0	0	2	4	13	Dementia
10	60 to 70 years	Female	No formal education	Graduation or below	Widow/widower	Housewife		30000	1	22.17746371	Normal	8	Never smoked	7	6 to 7 hours	Yes	No	No	Yes	Yes	Yes	No	4	3	1	0	3	5	16	Dementia
11	71 to 80 years	Male	Primary education (grade 1-Post-graduation)	Graduation or below	Married	Retired		25000	1	22.01187834	Normal	8	Current smoker	8	8 to 9 hours	Yes	No	Yes	Yes	No	No	No	6	5	1	0	3	6	21	Dementia
12	60 to 70 years	Female	Secondary education (grade 6-10)	Graduation or below	Married	Housewife		25000	1	25.82644241	Overweight	6	Never smoked	8	8 to 9 hours	No	No	Yes	Yes	Yes	No	No	6	4	1	0	3	5	19	Dementia
13	60 to 70 years	Male	Graduation	Graduation or below	Married	Service holder		50000	2	27.41940968	Overweight	8	Former smoker	6	6 to 7 hours	Yes	No	No	Yes	Yes	Yes	No	6	5	2	1	4	6	24	Mild Neurocognitive Disorder (MNCD)
14	60 to 70 years	Female	Primary education (grade 1-Post-graduation)	Graduation or below	Married	Housewife		28000	1	21.2	Normal	7	Never smoked	8	8 to 9 hours	No	No	Yes	Yes	No	Yes	Yes	6	5	1	0	3	5	20	Dementia
15	60 to 70 years	Male	Post-graduation	Post-graduation	Married	Service holder		35000	1	20.28240971	Normal	10	Never smoked	7	6 to 7 hours	No	No	Yes	Yes	Yes	Yes	No	6	5	2	2	4	7	26	Mild Neurocognitive Disorder (MNCD)
16	60 to 70 years	Female	Higher secondary (grade 11-12)	Graduation or below	Married	Housewife		15000	0	18.35478602	Underweight	8	Never smoked	8	8 to 9 hours	Yes	No	No	Yes	No	Yes	No	6	5	2	2	4	7	26	Mild Neurocognitive Disorder (MNCD)
17	60 to 70 years	Male	Higher secondary (grade 11-12)	Graduation or below	Married	Businessman		40000	2	21.75321793	Normal	10	Former smoker	7	6 to 7 hours	Yes	No	No	No	No	Yes	Yes	6	5	1	2	4	7	25	Mild Neurocognitive Disorder (MNCD)
18	60 to 70 years	Female	Primary education (grade 1-Post-graduation)	Graduation or below	Married	Housewife		20000	1	19.16155404	Normal	7	Never smoked	4	3 to 5 hours	Yes	No	No	No	No	Yes	No	6	5	1	1	3	5	21	Dementia
19	60 to 70 years	Female	Post-graduation	Post-graduation	Married	Retired		25000	1	18.54842419	Normal	8	Never smoked	6	6 to 7 hours	Yes	No	No	Yes	Yes	Yes	Yes	6	5	1	2	4	6	24	Mild Neurocognitive Disorder (MNCD)
20	60 to 70 years	Female	Primary education (grade 1-Post-graduation)	Graduation or below	Married	Housewife		25000	1	17.96425865	Underweight	7	Never smoked	8	8 to 9 hours	Yes	No	Yes	Yes	Yes	Yes	Yes	4	4	1	0	3	5	17	Dementia
21	71 to 80 years	Male	Graduation	Graduation or below	Married	Businessman		35000	1	22.70512354	Normal	9	Former smoker	8	8 to 9 hours	No	No	Yes	Yes	No	Yes	No	6	5	1	2	4	6	24	Mild Neurocognitive Disorder (MNCD)
22	60 to 70 years	Female	Primary education (grade 1-Post-graduation)	Graduation or below	Married	Housewife		20000	1	18.95165081	Normal	8	Never smoked	6	6 to 7 hours	Yes	No	No	Yes	Yes	Yes	Yes	6	5	1	1	4	6	23	Mild Neurocognitive Disorder (MNCD)
23	60 to 70 years	Female	Primary education (grade 1-Post-graduation)	Graduation or below	Widow/widower	Housewife		25000	1	19.91689546	Normal	8	Never smoked	8	8 to 9 hours	Yes	No	No	Yes	No	Yes	No	4	5	1	1	4	5	20	Dementia
24	71 to 80 years	Male	Graduation	Graduation or below	Widow/widower	Businessman		30000	1	23.8407272	Normal	10	Former smoker	4	3 to 5 hours	Yes	No	No	Yes	No	Yes	No	6	5	1	1	4	6	23	Mild Neurocognitive Disorder (MNCD)
25	60 to 70 years	Female	Secondary education (grade 6-10)	Graduation or below	Married	Housewife		20000	1	20.41122061	Normal	7	Never smoked	6	6 to 7 hours	Yes	No	Yes	Yes	Yes	Yes	No	6	5	1	0	3	5	20	Dementia
26	60 to 70 years	Male	Graduation	Graduation or below	Married	Retired		40000	2	20.05619246	Normal	8	Former smoker	5	3 to 5 hours	No	No	Yes	Yes	Yes	Yes	Yes	6	5	1	2	4	7	25	Mild Neurocognitive Disorder (MNCD)
27	60 to 70 years	Male	Post-graduation	Post-graduation	Married	Service holder		50000	2	22.45895495	Normal	10	Former smoker	5	3 to 5 hours	Yes	No	No	Yes	Yes	Yes	No	6	5	1	2	4	7	25	Mild Neurocognitive Disorder (MNCD)
28	60 to 70 years	Male	Post-graduation	Post-graduation	Married	Service holder		45000	2	23.84037971	Normal	9	Former smoker	6	6 to 7 hours	No	No	No	Yes	Yes	Yes	No	6	5	1	2	4	6	24	Mild Neurocognitive Disorder (MNCD)
29	60 to 70 years	Male	Post-graduation	Post-graduation	Married	Service holder		40000	2	22.06156846	Normal	9	Former smoker	8	8 to 9 hours	Yes	No	No	No	No	Yes	No	6	5	1	2	4	6	24	Mild Neurocognitive Disorder (MNCD)
30	60 to 70 years	Male	Secondary education (grade 6-10)	Graduation or below	Married	Unemployed		25000	1	25.40282858	Overweight	12	Never smoked	10	8 to 9 hours	Yes	Yes	No	Yes	Yes	No	No	2	3	0	0	1	4	10	Dementia
31	60 to 70 years	Male	Post-graduation	Post-graduation	Married	Retired		25000	1	19.98615384	Normal	2	Never smoked	8	8 to 9 hours	No	No	Yes	Yes	No	Yes	No	8	5	1	3	4	8	29	Normal
32	81 years and above	Female	No formal education	Graduation or below	Widow/widower	Housewife		40000	2	21.37321138	Normal	5	Never smoked	5	3 to 5 hours	Yes	No	No	Yes	Yes	Yes	No	0	4	0	0	2	5	11	Dementia
33	60 to 70 years	Female	Higher secondary (grade 11-12)	Graduation or below	Widow/widower	Housewife		45000	2	22.650587	Normal	10	Never smoked	7	6 to 7 hours	No	No	No	No	Yes	Yes	No	8	5	1	3	4	7	28	Normal
34	60 to 70 years	Female	Higher secondary (grade 11-12)	Graduation or below	Widow/widower	Housewife		60000	3	21.86953228	Normal	8	Never smoked	8	8 to 9 hours	No	No	No	No	Yes	Yes	No	8	5	1	3	4	8	29	Normal
35	71 to 80 years	Female	No formal education	Graduation or below	Married	Housewife		25000	1	23.72453724	Normal	5	Never smoked	4	3 to 5 hours	Yes	No	No	No	No	Yes	Yes	6	5	0	3	2	5	21	Dementia
36	60 to 70 years	Male	Higher secondary (grade 11-12)	Graduation or below	Married	Service holder	50000	40000	2	20.28240971	Normal	5	Former smoker	7	6 to 7 hours	No	Yes	Yes	Yes	No	No	No	6	5	1	3	4	8	27	Mild Neurocognitive Disorder (MNCD)
37	60 to 70 years	Female	Graduation	Graduation or below	Unmarried	Others		35000	1	28.69427226	Overweight	4	Never smoked	5	3 to 5 hours	No	No	Yes	Yes	Yes	No	Yes	6	5	1	3	4	7	26	Mild Neurocognitive Disorder (MNCD)
38	60 to 70 years	Male	Higher secondary (grade 11-12)	Graduation or below	Married	Farmer	20000	20000	1	23.4645798	Normal	3	Never smoked	6	6 to 7 hours	No	Yes	No	No	No	No	No	8	5	1	2	4	8	28	Normal
39	60 to 70 years	Female	Primary education (grade 1-Post-graduation)	Graduation or below	Married	Housewife		35000	1	25.833385	Overweight	6	Never smoked	8	8 to 9 hours	No	Yes	Yes	Yes	No	No	Yes	6	5	1	3	4	8	27	Mild Neurocognitive Disorder (MNCD)
40	60 to 70 years	Male	Graduation	Graduation or below	Married	Retired		50000	2	23.26895252	Normal	7	Never smoked	8	8 to 9 hours	No	No	No	No	Yes	Yes	No	8	5	1	3	4	7	28	Normal
41	71 to 80 years	Male	Higher secondary (grade 11-12)	Graduation or below	Married	Retired		25000	1	26.6873812	Overweight	7	Never smoked	6	6 to 7 hours	No	Yes	Yes	No	Yes	No	Yes	0	4	1	1	2	5	13	Dementia
42	60 to 70 years	Male	Higher secondary (grade 11-12)	Graduation or below	Married	Unemployed		15000	0	21.27814907	Normal	10	Former smoker	8	8 to 9 hours	No	No	No	No	Yes	No	No	6	5	1	3	2	8	25	Mild Neurocognitive Disorder (MNCD)
43	60 to 70 years	Female	Primary education (grade 1-Post-graduation)	Graduation or below	Widow/widower	Housewife		16000	0	33.32444182	Obese	7	Never smoked	8	8 to 9 hours	No	No	No	No	Yes	Yes	No	6	5	1	3	4	5	24	Mild Neurocognitive Disorder (MNCD)
44	60 to 70 years	Female	Primary education (grade 1-Post-graduation)	Graduation or below	Widow/widower	Housewife		20000	1	33.32444182	Obese	7	Never smoked	8	8 to 9 hours	No	No	No	No	No	No	No	4	5	1	3	4	5	22	Dementia
45	60 to 70 years	Male	No formal education	Graduation or below	Married	Service holder	12000	40000	2	22.01187834	Normal	10	Current smoker	5	3 to 5 hours	No	No	Yes	Yes	Yes	Yes	No	6	3	1	0	4	8	22	Dementia
46	60 to 70 years	Female	Higher secondary (grade 11-12)	Graduation or below	Married	Housewife		100000	3	23.43164172	Normal	8	Never smoked	7	6 to 7 hours	No	No	No	No	Yes	Yes	No	4	5	1	3	4	6	23	Mild Neurocognitive Disorder (MNCD)
47	71 to 80 years	Female	Secondary education (grade 6-10)	Graduation or below	Widow/widower	Housewife		30000	1	28.2258629	Overweight	8	Never smoked	6	6 to 7 hours	No	Yes	No	Yes	Yes	Yes	No	6	5	2	3	2	4	22	Dementia
48	71 to 80 years	Female	Secondary education (grade 6-10)	Graduation or below	Widow/widower	Housewife		60000	3	24.16022032	Normal	8	Never smoked	8	8 to 9 hours	No	Yes	Yes	Yes	Yes	Yes	No	4	5	2	2	2	5	20	Dementia
49	60 to 70 years	Male	Graduation	Graduation or below	Married	Retired		90000	3	34.0576853	Obese	7	Never smoked	7	6 to 7 hours	No	Yes	No	Yes	Yes	No	No	8	5	1	3	0	8	25	Mild Neurocognitive Disorder (MNCD)
50	60 to 70 years	Male	Graduation	Graduation or below	Married	Service holder	50000	50000	2	22.70512354	Normal	5	Never smoked	8	8 to 9 hours	Yes	No	No	No	Yes	Yes	No	2	5	0	0	4	3	14	Dementia
51	60 to 70 years	Male	Higher secondary (grade 11-12)	Graduation or below	Married	Farmer	15000	15000	0	24.47020465	Normal	5	Former smoker	7	6 to 7 hours	No	No	No	No	No	Yes	No	4	5	1	3	1	6	20	Dementia
52	60 to 70 years	Male	Higher secondary (grade 11-12)	Graduation or below	Married	Retired		15000	0	24.47020465	Normal	7	Former smoker	6	6 to 7 hours	Yes	No	Yes	No	No	Yes	No	6	5	1	2	1	7	22	Dementia
53	60 to 70 years	Male	No formal education	Graduation or below	Married	Retired		20000	1	24.17024215	Normal	8	Former smoker	7	6 to 7 hours	No	No	No	No	No	No	No	2	5	1	0	1	6	15	Dementia
54	60 to 70 years	Male	Higher secondary (grade 11-12)	Graduation or below	Married	Retired		25000	1	24.13499637	Normal	6	Former smoker	7	6 to 7 hours	No	No	No	No	No	No	No	6	5	1	2	2	6	22	Dementia
55	60 to 70 years	Male	Higher secondary (grade 11-12)	Graduation or below	Unmarried	Retired		30000	1	24.17024215	Normal	6	Never smoked	6	6 to 7 hours	No	Yes	No	No	No	No	No	4	5	1	0	1	6	17	Dementia
56	71 to 80 years	Male	Secondary education (grade 6-10)	Graduation or below	Married	Retired		30000	1	24.90822245	Normal	6	Never smoked	6	6 to 7 hours	No	No	Yes	Yes	No	Yes	Yes	6	5	1	1	1	5	19	Dementia
57	60 to 70 years	Male	Graduation	Graduation or below	Married	Retired		28000	1	24.17024215	Normal	8	Former smoker	8	8 to 9 hours	No	No	No	No	Yes	Yes	No	2	4	1	1	4	5	17	Dementia
58	60 to 70 years	Male	Primary education (grade 1-Post-graduation)	Graduation or below	Married	Unemployed		12000	0	25.20610967	Overweight	5	Never smoked	7	6 to 7 hours	No	No	No	No	No	No	No	4	5	1	1	1	6	18	Dementia
59	60 to 70 years	Male	Graduation	Graduation or below	Married	Retired		30000	1	24.90822245	Normal	6	Never smoked	6	6 to 7 hours	No	Yes	No	No	No	No	No	2	5	1	1	4	8	21	Dementia
60	81 years and above	Male	Higher secondary (grade 11-12)	Graduation or below	Married	Retired		100000	3	22.06156846	Normal	5	Never smoked	3	3 to 5 hours	No	No	No	Yes	Yes	Yes	No	2	5	1	1	1	5	15	Dementia
61	60 to 70 years	Female	Secondary education (grade 6-10)	Graduation or below	Widow/widower	Housewife		40000	2	26.69449783	Overweight	12	Never smoked	6	6 to 7 hours	Yes	No	No	Yes	Yes	Yes	No	4	5	1	1	1	5	17	Dementia
62	60 to 70 years	Female	Primary education (grade 1-Post-graduation)	Graduation or below	Married	Housewife		20000	1	22.70512354	Normal	8	Never smoked	7	6 to 7 hours	Yes	No	No	No	Yes	Yes	No	8	5	1	1	4	5	24	Mild Neurocognitive Disorder (MNCD)
63	60 to 70 years	Male	Graduation	Graduation or below	Married	Businessman	45000	45000	2	24.21879844	Normal	10	Former smoker	6	6 to 7 hours	Yes	No	Yes	No	Yes	Yes	No	8	5	2	2	4	4	25	Mild Neurocognitive Disorder (MNCD)
64	60 to 70 years	Male	Graduation	Graduation or below	Married	Businessman	30000	30000	1	22.650587	Normal	8	Never smoked	7	6 to 7 hours	Yes	Yes	Yes	Yes	Yes	Yes	No	6	5	1	1	2	4	19	Dementia
65	60 to 70 years	Male	Graduation	Graduation or below	Married	Farmer	20000	20000	1	21.94828608	Normal	10	Former smoker	6	6 to 7 hours	Yes	No	No	Yes	No	Yes	No	8	5	1	2	4	6	26	Mild Neurocognitive Disorder (MNCD)
66	60 to 70 years	Male	Post-graduation	Post-graduation	Married	Businessman	25000	25000	1	21.70573671	Normal	8	Former smoker	5	3 to 5 hours	Yes	Yes	No	Yes	No	Yes	No	6	5	1	3	4	6	25	Mild Neurocognitive Disorder (MNCD)
67	71 to 80 years	Male	Graduation	Graduation or below	Married	Businessman	25000	25000	1	24.13499637	Normal	11	Never smoked	7	6 to 7 hours	No	No	Yes	No	Yes	Yes	No	6	5	1	1	2	5	20	Dementia
68	71 to 80 years	Male	Graduation	Graduation or below	Married	Businessman	35000	35000	1	22.79416324	Normal	8	Former smoker	6	6 to 7 hours	No	No	Yes	Yes	Yes	Yes	No	4	5	1	0	2	4	16	Dementia
69	60 to 70 years	Male	Higher secondary (grade 11-12)	Graduation or below	Married	Businessman	30000	30000	1	21.75321793	Normal	9	Former smoker	5	3 to 5 hours	Yes	No	No	Yes	Yes	Yes	Yes	6	5	1	1	2	4	19	Dementia
70	60 to 70 years	Male	Primary education (grade 1-Post-graduation)	Graduation or below	Married	Farmer	20000	20000	1	21.47900491	Normal	8	Never smoked	6	6 to 7 hours	Yes	No	No	No	No	Yes	No	6	5	1	0	2	5	19	Dementia
71	60 to 70 years	Female	No formal education	Graduation or below	Widow/widower	Service holder	15000	15000	0	18.90602393	Normal	8	Never smoked	6	6 to 7 hours	No	No	No	Yes	Yes	Yes	Yes	6	5	2	3	4	6	26	Mild Neurocognitive Disorder (MNCD)
72	71 to 80 years	Female	Higher secondary (grade 11-12)	Graduation or below	Widow/widower	Retired		80000	3	25.68052473	Overweight	7	Never smoked	9	8 to 9 hours	No	Yes	Yes	No	Yes	Yes	Yes	6	4	1	2	2	6	21	Dementia
73	81 years and above	Female	Primary education (grade 1-Post-graduation)	Graduation or below	Widow/widower	Housewife		25000	1	23.85354109	Normal	4	Never smoked	9	8 to 9 hours	Yes	Yes	No	Yes	No	Yes	No	0	4	0	0	0	4	8	Dementia
74	71 to 80 years	Female	Primary education (grade 1-Post-graduation)	Graduation or below	Widow/widower	Housewife		40000	2	23.49885794	Normal	8	Never smoked	8	8 to 9 hours	Yes	Yes	Yes	Yes	Yes	No	Yes	6	5	1	1	0	5	18	Dementia
75	60 to 70 years	Male	No formal education	Graduation or below	Married	Others	20000	20000	1	22.91055375	Normal	5	Never smoked	7	6 to 7 hours	No	Yes	No	No	No	Yes	Yes	6	5	1	3	1	6	22	Dementia
76	71 to 80 years	Male	Graduation	Graduation or below	Married	Retired		65000	3	21.16156301	Normal	10	Never smoked	7	6 to 7 hours	Yes	No	No	No	No	No	No	6	5	1	1	4	4	21	Dementia
77	81 years and above	Female	Higher secondary (grade 11-12)	Graduation or below	Married	Housewife		45000	2	24.19359677	Normal	5	Never smoked	7	6 to 7 hours	Yes	No	No	No	Yes	Yes	Yes	0	4	0	0	2	4	10	Dementia
78	60 to 70 years	Male	Primary education (grade 1-Post-graduation)	Graduation or below	Married	Farmer	15000	15000	0	21.22904173	Normal	7	Former smoker	7	6 to 7 hours	Yes	No	No	Yes	Yes	No	No	6	5	1	1	2	5	20	Dementia
79	60 to 70 years	Male	Graduation	Graduation or below	Married	Retired		30000	1	24.59721716	Normal	6	Former smoker	8	8 to 9 hours	Yes	No	No	No	Yes	No	No	6	5	2	2	4	5	24	Mild Neurocognitive Disorder (MNCD)
80	60 to 70 years	Female	Primary education (grade 1-Post-graduation)	Graduation or below	Married	Housewife		30000	1	24.21269645	Normal	8	Never smoked	8	8 to 9 hours	Yes	No	No	No	No	No	Yes	6	5	1	1	4	7	24	Mild Neurocognitive Disorder (MNCD)
81	60 to 70 years	Male	Primary education (grade 1-Post-graduation)	Graduation or below	Married	Retired		15000	0	23.11247226	Normal	8	Never smoked	8	8 to 9 hours	Yes	No	No	No	No	No	No	6	5	1	2	4	7	25	Mild Neurocognitive Disorder (MNCD)
82	60 to 70 years	Male	Primary education (grade 1-Post-graduation)	Graduation or below	Married	Others	50000	50000	2	25.31366009	Overweight	8	Former smoker	8	8 to 9 hours	No	No	Yes	No	No	No	Yes	4	5	1	2	4	7	23	Mild Neurocognitive Disorder (MNCD)
83	60 to 70 years	Female	Primary education (grade 1-Post-graduation)	Graduation or below	Married	Housewife		50000	2	21.95837725	Normal	7	Never smoked	5	3 to 5 hours	Yes	No	No	No	No	No	No	6	4	1	3	4	7	25	Mild Neurocognitive Disorder (MNCD)
84	71 to 80 years	Male	No formal education	Graduation or below	Married	Farmer	15000	15000	0	27.07610898	Overweight	8	Never smoked	7	6 to 7 hours	No	No	No	No	Yes	Yes	Yes	4	4	1	1	4	5	19	Dementia
85	60 to 70 years	Female	Primary education (grade 1-Post-graduation)	Graduation or below	Married	Housewife		9000	0	24.97227217	Normal	8	Never smoked	8	8 to 9 hours	Yes	No	No	No	Yes	Yes	No	6	5	1	1	4	5	22	Dementia
86	60 to 70 years	Male	Secondary education (grade 6-10)	Graduation or below	Married	Unemployed		8000	0	26.11089207	Overweight	8	Never smoked	8	8 to 9 hours	Yes	No	No	No	Yes	No	Yes	2	5	1	1	4	7	20	Dementia
87	60 to 70 years	Male	Higher secondary (grade 11-12)	Graduation or below	Married	Retired		35000	1	22.78908545	Normal	7	Current smoker	7	6 to 7 hours	Yes	No	No	Yes	Yes	No	No	6	5	2	2	4	7	26	Mild Neurocognitive Disorder (MNCD)
88	60 to 70 years	Female	Primary education (grade 1-Post-graduation)	Graduation or below	Married	Housewife		25000	1	21.09726442	Normal	8	Never smoked	6	6 to 7 hours	No	Yes	No	Yes	Yes	No	No	6	5	1	2	4	6	24	Mild Neurocognitive Disorder (MNCD)
89	60 to 70 years	Female	Primary education (grade 1-Post-graduation)	Graduation or below	Married	Others	18000	18000	0	24.16022032	Normal	8	Never smoked	6	6 to 7 hours	No	Yes	No	No	Yes	No	No	2	5	1	0	4	7	19	Dementia
90	60 to 70 years	Female	Primary education (grade 1-Post-graduation)	Graduation or below	Married	Housewife		36000	1	23.23027605	Normal	7	Never smoked	5	3 to 5 hours	Yes	No	No	No	No	No	Yes	4	5	1	3	4	7	24	Mild Neurocognitive Disorder (MNCD)
91	71 to 80 years	Male	Secondary education (grade 6-10)	Graduation or below	Married	Businessman	40000	60000	3	22.70512354	Normal	10	Never smoked	6	6 to 7 hours	No	No	Yes	No	Yes	Yes	Yes	6	5	1	1	4	4	21	Dementia
92	71 to 80 years	Male	Higher secondary (grade 11-12)	Graduation or below	Married	Retired		40000	2	25.68052473	Overweight	7	Never smoked	7	6 to 7 hours	No	Yes	Yes	No	No	Yes	Yes	6	5	2	1	3	5	22	Dementia
93	60 to 70 years	Female	Secondary education (grade 6-10)	Graduation or below	Widow/widower	Housewife		15000	0	24.17024215	Normal	6	Never smoked	6	6 to 7 hours	No	No	No	Yes	Yes	Yes	No	4	5	1	1	4	5	20	Dementia
94	60 to 70 years	Male	Secondary education (grade 6-10)	Graduation or below	Married	Businessman	20000	20000	1	29.28955215	Overweight	10	Current smoker	5	3 to 5 hours	No	Yes	Yes	Yes	No	Yes	Yes	6	5	1	3	4	8	27	Mild Neurocognitive Disorder (MNCD)
95	71 to 80 years	Male	Secondary education (grade 6-10)	Graduation or below	Married	Farmer	20000	20000	1	34.84304489	Obese	8	Current smoker	6	6 to 7 hours	Yes	No	No	No	No	Yes	No	4	5	1	2	2	7	21	Dementia
96	60 to 70 years	Male	Higher secondary (grade 11-12)	Graduation or below	Married	Businessman	30000	30000	1	33.30585174	Obese	8	Current smoker	6	6 to 7 hours	Yes	No	Yes	No	Yes	No	No	6	5	1	2	2	4	20	Dementia
97	81 years and above	Male	Higher secondary (grade 11-12)	Graduation or below	Married	Farmer	20000	20000	1	27.24614824	Overweight	10	Former smoker	8	8 to 9 hours	No	No	No	No	Yes	Yes	No	4	2	1	1	2	3	13	Dementia
98	71 to 80 years	Female	Primary education (grade 1-Post-graduation)	Graduation or below	Married	Housewife		20000	1	20.81302991	Normal	8	Never smoked	5	3 to 5 hours	Yes	No	No	No	Yes	Yes	No	2	2	0	0	1	3	8	Dementia
99	60 to 70 years	Male	Post-graduation	Post-graduation	Married	Businessman	60000	60000	3	24.57993082	Normal	10	Former smoker	6	6 to 7 hours	No	No	Yes	Yes	No	Yes	No	6	5	2	2	2	5	22	Dementia
100	60 to 70 years	Male	Secondary education (grade 6-10)	Graduation or below	Married	Businessman	22000	22000	1	23.38714355	Normal	8	Former smoker	6	6 to 7 hours	Yes	No	Yes	Yes	No	Yes	Yes	6	5	1	1	2	5	20	Dementia
101	60 to 70 years	Male	Secondary education (grade 6-10)	Graduation or below	Married	Businessman	15000	15000	0	25.31366009	Overweight	10	Former smoker	8	8 to 9 hours	Yes	No	Yes	No	Yes	Yes	No	2	2	0	1	4	6	15	Dementia
102	60 to 70 years	Male	Post-graduation	Post-graduation	Married	Retired		50000	2	22.77323196	Normal	10	Former smoker	6	6 to 7 hours	No	No	No	Yes	No	Yes	No	8	5	2	2	4	6	27	Mild Neurocognitive Disorder (MNCD)
103	60 to 70 years	Female	Higher secondary (grade 11-12)	Graduation or below	Married	Retired		20000	1	23.32710927	Normal	8	Never smoked	7	6 to 7 hours	No	No	Yes	Yes	Yes	Yes	No	4	5	1	1	2	4	17	Dementia
104	60 to 70 years	Female	Primary education (grade 1-Post-graduation)	Graduation or below	Widow/widower	Housewife		15000	0	24.11115933	Normal	6	Never smoked	5	3 to 5 hours	No	No	Yes	Yes	Yes	Yes	Yes	4	4	1	1	2	4	16	Dementia
105	71 to 80 years	Female	No formal education	Graduation or below	Widow/widower	Housewife		10000	0	23.23027605	Normal	6	Never smoked	6	6 to 7 hours	Yes	No	No	Yes	Yes	Yes	No	6	4	1	0	2	4	17	Dementia
106	71 to 80 years	Male	Post-graduation	Post-graduation	Married	Retired		40000	2	23.48489545	Normal	10	Current smoker	5	3 to 5 hours	No	Yes	Yes	Yes	Yes	Yes	No	4	3	1	0	2	4	14	Dementia
107	60 to 70 years	Male	Higher secondary (grade 11-12)	Graduation or below	Married	Businessman		30000	1	22.58069032	Normal	8	Current smoker	7	6 to 7 hours	No	No	Yes	Yes	Yes	Yes	No	6	5	1	1	4	6	23	Mild Neurocognitive Disorder (MNCD)
108	71 to 80 years	Female	Higher secondary (grade 11-12)	Graduation or below	Widow/widower	Housewife		25000	1	20.666708	Normal	6	Never smoked	5	3 to 5 hours	No	Yes	Yes	Yes	Yes	Yes	No	2	3	0	0	1	4	10	Dementia
109	60 to 70 years	Female	Post-graduation	Post-graduation	Married	Retired		40000	2	24.19359677	Normal	8	Never smoked	6	6 to 7 hours	No	No	No	No	Yes	Yes	No	8	5	2	2	4	6	27	Mild Neurocognitive Disorder (MNCD)
110	60 to 70 years	Male	Post-graduation	Post-graduation	Married	Service holder		45000	2	22.45895495	Normal	10	Former smoker	8	8 to 9 hours	Yes	No	No	No	Yes	Yes	No	8	5	2	2	4	6	27	Mild Neurocognitive Disorder (MNCD)
111	60 to 70 years	Female	Primary education (grade 1-Post-graduation)	Graduation or below	Married	Housewife		40000	2	23.68060292	Normal	7	Never smoked	5	3 to 5 hours	No	No	Yes	No	Yes	No	No	6	5	1	1	2	6	21	Dementia
112	71 to 80 years	Female	Primary education (grade 1-Post-graduation)	Graduation or below	Married	Housewife		15000	0	18.74499852	Normal	6	Never smoked	7	6 to 7 hours	Yes	No	No	Yes	Yes	Yes	Yes	4	3	0	0	2	4	13	Dementia
113	60 to 70 years	Male	Secondary education (grade 6-10)	Graduation or below	Married	Unemployed		40000	2	20.78291354	Normal	9	Current smoker	6	6 to 7 hours	Yes	No	Yes	Yes	No	Yes	No	6	5	1	1	4	6	23	Mild Neurocognitive Disorder (MNCD)
114	60 to 70 years	Female	No formal education	Graduation or below	Married	Housewife		30000	1	19.5263681	Normal	7	Never smoked	5	3 to 5 hours	Yes	No	No	No	Yes	Yes	No	6	5	1	0	2	6	20	Dementia
115	60 to 70 years	Female	Primary education (grade 1-Post-graduation)	Graduation or below	Married	Housewife		25000	1	19.5263681	Normal	7	Never smoked	5	3 to 5 hours	Yes	No	No	Yes	Yes	Yes	No	6	4	1	0	2	6	19	Dementia
116	60 to 70 years	Female	Primary education (grade 1-Post-graduation)	Graduation or below	Married	Housewife		20000	1	22.24175367	Normal	7	Never smoked	7	6 to 7 hours	Yes	No	No	No	Yes	Yes	No	4	3	0	0	2	4	13	Dementia
117	60 to 70 years	Female	Primary education (grade 1-Post-graduation)	Graduation or below	Married	Housewife		20000	1	20.17755515	Normal	7	Never smoked	8	8 to 9 hours	Yes	No	No	No	Yes	Yes	No	6	4	1	0	4	5	20	Dementia
118	71 to 80 years	Female	No formal education	Graduation or below	Married	Others		20000	1	21.95837725	Normal	7	Never smoked	6	6 to 7 hours	No	Yes	Yes	Yes	Yes	Yes	No	4	3	0	0	2	4	13	Dementia
119	60 to 70 years	Female	No formal education	Graduation or below	Married	Housewife		15000	0	18.74499852	Normal	7	Never smoked	5	3 to 5 hours	Yes	No	Yes	No	Yes	Yes	No	6	3	0	0	2	4	15	Dementia
120	71 to 80 years	Male	Graduation	Graduation or below	Widow/widower	Retired		50000	2	27.90922002	Overweight	8	Current smoker	7	6 to 7 hours	Yes	No	No	No	Yes	Yes	No	6	4	1	0	3	6	20	Dementia
121	71 to 80 years	Male	Secondary education (grade 6-10)	Graduation or below	Married	Retired		20000	1	32.16559167	Obese	6	Never smoked	8	8 to 9 hours	No	No	Yes	Yes	Yes	Yes	No	2	5	1	3	4	6	21	Dementia
122	60 to 70 years	Female	Higher secondary (grade 11-12)	Graduation or below	Widow/widower	Housewife		15000	0	22.17746371	Normal	9	Never smoked	8	8 to 9 hours	No	No	No	No	Yes	Yes	No	8	5	1	3	4	7	28	Normal
123	60 to 70 years	Male	Higher secondary (grade 11-12)	Graduation or below	Married	Businessman	55000	55000	2	28.38140442	Overweight	8	Never smoked	8	8 to 9 hours	No	Yes	Yes	Yes	Yes	Yes	No	4	5	1	3	4	8	25	Mild Neurocognitive Disorder (MNCD)
124	60 to 70 years	Female	Secondary education (grade 6-10)	Graduation or below	Widow/widower	Housewife		25000	1	29.28955215	Overweight	7	Never smoked	7	6 to 7 hours	No	No	No	Yes	Yes	Yes	No	8	5	2	3	4	5	27	Mild Neurocognitive Disorder (MNCD)
125	60 to 70 years	Female	Primary education (grade 1-Post-graduation)	Graduation or below	Married	Housewife		40000	2	30.24199597	Obese	6	Never smoked	6	6 to 7 hours	Yes	No	No	No	Yes	Yes	No	8	5	2	3	4	7	29	Normal
126	71 to 80 years	Female	Primary education (grade 1-Post-graduation)	Graduation or below	Married	Housewife		5000	0	17.34185567	Underweight	10	Never smoked	7	6 to 7 hours	Yes	No	No	Yes	Yes	Yes	No	8	5	1	3	4	7	28	Normal
127	71 to 80 years	Female	No formal education	Graduation or below	Widow/widower	Housewife		8000	0	20.11249697	Normal	10	Never smoked	7	6 to 7 hours	No	No	No	Yes	Yes	Yes	No	8	5	1	3	4	4	25	Mild Neurocognitive Disorder (MNCD)
128	60 to 70 years	Male	Higher secondary (grade 11-12)	Graduation or below	Married	Farmer	16000	16000	0	21.34990496	Normal	10	Never smoked	7	6 to 7 hours	Yes	Yes	No	No	Yes	No	No	8	5	1	3	4	6	27	Mild Neurocognitive Disorder (MNCD)
129	60 to 70 years	Male	Higher secondary (grade 11-12)	Graduation or below	Married	Businessman	30000	30000	1	24.17024215	Normal	9	Never smoked	7	6 to 7 hours	Yes	Yes	No	Yes	No	No	No	8	5	1	3	4	8	29	Normal
130	60 to 70 years	Male	Secondary education (grade 6-10)	Graduation or below	Widow/widower	Retired		20000	1	48.32776105	Obese	9	Current smoker	7	6 to 7 hours	No	No	Yes	No	Yes	No	No	6	5	1	3	4	8	27	Mild Neurocognitive Disorder (MNCD)
131	60 to 70 years	Female	No formal education	Graduation or below	Married	Housewife		12000	0	25.68052473	Overweight	7	Never smoked	8	8 to 9 hours	Yes	No	Yes	No	Yes	Yes	No	6	5	2	3	2	7	25	Mild Neurocognitive Disorder (MNCD)
132	60 to 70 years	Female	Higher secondary (grade 11-12)	Graduation or below	Married	Housewife		45000	2	19.35487742	Normal	7	Never smoked	5	3 to 5 hours	Yes	No	No	Yes	Yes	Yes	No	6	5	2	3	4	6	26	Mild Neurocognitive Disorder (MNCD)
133	60 to 70 years	Male	Primary education (grade 1-Post-graduation)	Graduation or below	Married	Retired		20000	1	33.10793378	Obese	10	Former smoker	7	6 to 7 hours	No	No	No	No	Yes	No	Yes	8	4	1	3	4	8	28	Normal
134	71 to 80 years	Female	Higher secondary (grade 11-12)	Graduation or below	Widow/widower	Housewife		5000	0	24.59721716	Normal	7	Never smoked	7	6 to 7 hours	No	No	No	No	Yes	Yes	No	6	5	1	3	4	8	27	Mild Neurocognitive Disorder (MNCD)
135	60 to 70 years	Female	Secondary education (grade 6-10)	Graduation or below	Widow/widower	Housewife		30000	1	22.01187834	Normal	8	Never smoked	8	8 to 9 hours	No	No	Yes	No	No	Yes	Yes	8	5	1	3	4	5	26	Mild Neurocognitive Disorder (MNCD)
136	60 to 70 years	Male	Graduation	Graduation or below	Married	Retired		40000	2	22.68722871	Normal	8	Former smoker	6	6 to 7 hours	No	Yes	Yes	No	Yes	Yes	No	8	5	0	3	0	5	21	Dementia
137	60 to 70 years	Male	Primary education (grade 1-Post-graduation)	Graduation or below	Married	Others	50000	50000	2	26.94638798	Overweight	8	Never smoked	8	8 to 9 hours	No	No	No	No	No	Yes	No	6	5	1	3	4	7	26	Mild Neurocognitive Disorder (MNCD)
138	60 to 70 years	Female	Primary education (grade 1-Post-graduation)	Graduation or below	Married	Housewife		25000	1	23.84620154	Normal	8	Never smoked	6	6 to 7 hours	No	No	Yes	Yes	No	Yes	No	8	5	1	3	3	8	28	Normal
139	71 to 80 years	Male	Primary education (grade 1-Post-graduation)	Graduation or below	Married	Farmer	10000	10000	0	18.9796298	Normal	5	Current smoker	6	6 to 7 hours	No	Yes	No	No	Yes	Yes	Yes	4	5	1	1	2	5	18	Dementia
140	71 to 80 years	Male	Higher secondary (grade 11-12)	Graduation or below	Married	Businessman	30000	30000	1	26.55586062	Overweight	5	Never smoked	10	8 to 9 hours	No	Yes	Yes	Yes	No	No	Yes	4	5	1	2	4	6	22	Dementia
141	60 to 70 years	Male	Higher secondary (grade 11-12)	Graduation or below	Married	Businessman	20000	20000	1	25.14062122	Overweight	9	Never smoked	7	6 to 7 hours	No	No	No	No	No	No	No	8	5	1	3	4	7	28	Normal
142	60 to 70 years	Male	Graduation	Graduation or below	Married	Retired		20000	1	23.26895252	Normal	7	Former smoker	6	6 to 7 hours	No	Yes	Yes	No	Yes	Yes	No	8	5	1	3	2	7	26	Mild Neurocognitive Disorder (MNCD)
143	60 to 70 years	Male	Secondary education (grade 6-10)	Graduation or below	Married	Others	18000	18000	0	27.3990447	Overweight	3	Never smoked	6	6 to 7 hours	No	Yes	No	No	No	No	Yes	8	5	1	3	4	6	27	Mild Neurocognitive Disorder (MNCD)
144	60 to 70 years	Female	No formal education	Graduation or below	Married	Housewife		10000	0	28.2258629	Overweight	7	Never smoked	6	6 to 7 hours	No	Yes	Yes	No	Yes	Yes	No	6	5	1	3	4	8	27	Mild Neurocognitive Disorder (MNCD)
145	81 years and above	Male	Primary education (grade 1-Post-graduation)	Graduation or below	Widow/widower	Businessman	40000	40000	2	28.46653995	Overweight	6	Former smoker	10	8 to 9 hours	No	Yes	Yes	Yes	No	No	Yes	2	5	1	1	4	5	18	Dementia
146	71 to 80 years	Male	Post-graduation	Post-graduation	Married	Service holder	80000	80000	3	23.8407272	Normal	7	Former smoker	8	8 to 9 hours	No	No	Yes	No	Yes	No	Yes	8	5	2	1	2	8	26	Mild Neurocognitive Disorder (MNCD)
147	60 to 70 years	Female	Primary education (grade 1-Post-graduation)	Graduation or below	Married	Housewife		40000	2	24.8811437	Normal	7	Never smoked	7	6 to 7 hours	Yes	No	No	No	Yes	Yes	No	6	5	1	0	4	7	23	Mild Neurocognitive Disorder (MNCD)
148	60 to 70 years	Female	No formal education	Graduation or below	Married	Housewife		70000	3	23.68060292	Normal	2	Never smoked	6	6 to 7 hours	No	No	Yes	Yes	No	Yes	Yes	6	5	1	3	4	8	27	Mild Neurocognitive Disorder (MNCD)
149	60 to 70 years	Female	No formal education	Graduation or below	Married	Housewife		100000	3	34.01395692	Obese	2	Never smoked	6	6 to 7 hours	No	No	Yes	Yes	No	Yes	Yes	6	5	0	3	2	8	24	Mild Neurocognitive Disorder (MNCD)
150	60 to 70 years	Female	Graduation	Graduation or below	Married	Housewife		18000	0	31.16926659	Obese	4	Never smoked	10	8 to 9 hours	No	No	No	No	Yes	No	No	4	5	1	2	2	5	19	Dementia
